# Heterogeneous ageing of brain networks across the Alzheimer’s disease continuum

**DOI:** 10.1101/2025.05.14.25327582

**Authors:** Yanxi Huo, Weijie Huang, Zhengzhao Liu, Tianyu Bai, Haojie Chen, Yichen Wang, Kexin Wang, Daoqiang Zhang, Jian Cheng, Yu Sun, Guolin Ma, Cui Zhao, Zhanjun Zhang, Ni Shu

## Abstract

Accelerated brain ageing has been implicated in Alzheimer’s disease (AD), which is shaped by genetic risk, molecular pathology, and disease processes. However, the spatial heterogeneity of brain ageing patterns across different functional networks along the AD continuum remained largely unexplored. In the present study, we developed a network-specific brain age prediction model trained on structural MRI from 28,341 healthy participants. By applying model to cross-sectional and longitudinal data from ADNI cohort, we estimated predicted age differences (PADs) and their change rates at individual level. Distinct network-specific brain ageing trajectories with disease progression were identified. Progressive MCI individuals showed early PAD deviations in the default mode network and accelerated changes in attention networks. Network-wise PAD dynamics mediated the effect of AD genetic risk and pathology on cognitive decline. Finally, integrating PAD features can improve predictive accuracy of MCI-to-AD conversion (AUC = 0.95). These findings highlight network-specific brain age PAD as sensitive biomarkers for early detection and monitoring of individualized AD risk.
