## Supplementary tables for "Heterogeneous ageing of brain networks across the Alzheimer’s disease continuum"

### Sheet: Content
Tables	Description
Supplementary Table S1	Demographic and clinical characteristics of the participants.
Supplementary Table S2	Performance of all brain age models on unseen data.
Supplementary Table S3	Detailed statistical results of baseline network-specific PAD comparisons across subgroups.
Supplementary Table S4	Detailed statistical results of marginal mean network-specific PADs across subgroups.
Supplementary Table S5	Detailed statistical results of estimated marginal trends in network-specific PADs for each subgroup.
Supplementary Table S6	Detailed statistical results of network-specific PAD change rate comparisons across subgroups in the longitudinal analysis.
Supplementary Table S7	Correlations of baseline network-specific PADs with genetic factors, biomarkers, cognitive performance, and mental health measures.
Supplementary Table S8	Correlations of yearly change rates in network-specific PADs with genetic factors, biomarkers, cognitive performance, and mental health measures.
Supplementary Table S9	Estimates from two sequential ordinary least squares regression models for associations between biomarkers, network-specific PAD, and cognitive performance.

### Sheet: S1
Supplementary Table S1. Demographic and clinical characteristics of the participants.
	Dataset 1 (UK Biobank)	Dataset 2 (ADNI)
	NC	NC	MCI	AD	H / χ2	P-value
Sample size	28341	542	655	281	-	-
Age, years	64.50±7.64	72.95±4.99	72.08±6.22	73.08±6.11	6.66	0.0357857
Sex, female (%)	14,614 (51.56%)	243 (44.80%)	382 (58.30%)	154 (54.80%)	22.2542	1.47×10-5
MMSE	-	29.13±1.11	27.39±2.35	21.82±4.44	667.982	8.90×10-146
With longitudinal data, n	-	394	502	146	-	-
Continuous data are described as mean ± s.d.and categorical variables are presented as numbers (percentages). Differences across different groups were compared using Kruskal–Wallis rank-sum tests for continuous variables and Pearson’s Chi-square tests for discrete variables. AD, Alzheimer’s disease; Longitudinal data, number of participants with longitudinal data available; MCI, mild cognitive im…

### Sheet: S2
Supplementary Table S2. Performance of all brain age models on unseen data.
	UK Biobank			ADNI
Network	r	R2	MAE (years)	r	R2	MAE (years)
VIS	0.87	0.67	3.57 ± 2.56	0.88	0.64	2.07 ± 2.17
SM	0.88	0.7	3.34 ± 2.51	0.87	0.63	2.42 ± 1.85
DAN	0.87	0.68	3.52 ± 2.51	0.85	0.61	2.48 ± 1.80
VAN	0.9	0.78	2.92 ± 2.17	0.84	0.57	2.51 ± 2.06
LIMB	0.9	0.76	3.05 ± 2.24	0.91	0.76	1.86 ± 1.59
FPN	0.89	0.74	3.16 ± 2.30	0.84	0.55	2.66 ± 2.04
DMN	0.88	0.7	3.36 ± 2.52	0.88	0.64	2.22 ± 1.98
VIS = visual network; SM = somatomotor network; DAN = dorsal attention network; VAN = ventral attention network; LIMB = limbic network; FPN = frontoparietal network; DMN = default mode network.

### Sheet: S3
Supplementary Table S3. Detailed statistical results of baseline network-specific PAD comparisons across subgroups.
	AD vs. pMCI		AD vs. sMCI		AD vs. NC		pMCI vs. sMCI		pMCI vs. NC		sMCI vs. NC		ANOVA
Network	T	P	T	P	T	P	T	P	T	P	T	P	F	P
VIS	2.445	0.07	7.67	<.001	7.079	<.001	4.293	<.001	4.176	<.001	0.368	0.983	26.926	<.001
SM	3.258	0.006	8.977	<.001	8.076	<.001	4.625	<.001	4.34	<.001	0.208	0.997	34.135	<.001
DAN	4.085	<.001	7.726	<.001	8.872	<.001	2.687	0.037	4.307	<.001	2.23	0.116	32.736	<.001
VAN	4.5	<.001	9.506	<.001	10.4	<.001	3.837	0.001	5.311	<.001	2.193	0.126	46.931	<.001
LIMB	2.228	0.116	8.197	<.001	9.378	<.001	4.976	<.001	6.451	<.001	2.328	0.092	45.044	<.001
FPN	3.565	0.002	8.86	<.001	9.533	<.001	4.212	<.001	5.377	<.001	1.872	0.241	43.558	<.001
DMN	2.581	0.049	10.104	<.001	11.065	<.001	6.301	<.001	7.655	<.001	2.341	0.09	63.539	<.001
VIS = visual network; SM = somatomotor network; DAN = dorsal attention network; VAN = ventral attention network; LIMB = limbic network; FPN = frontoparietal network; DMN = default mode network.

### Sheet: S4
Supplementary Table S4. Detailed statistical results of marginal mean network-specific PADs across subgroups.
Network	AD	pMCI	sMCI	NC
VIS	2.235	1.577	0.431	0.338
SM	2.874	1.905	0.542	0.484
DAN	2.818	1.57	0.756	0.121
VAN	2.971	1.638	0.511	-0.094
LIMB	2.195	1.684	0.553	0.055
FPN	2.961	1.87	0.593	0.059
DMN	2.986	2. 274	0.553	-0.049
VIS = visual network; SM = somatomotor network; DAN = dorsal attention network; VAN = ventral attention network; LIMB = limbic network; FPN = frontoparietal network; DMN = default mode network.

### Sheet: S5
Supplementary Table S5. Detailed statistical results of network-specific PAD change rate comparisons across subgroups in the longitudinal analysis.
	pMCI vs. sMCI		pMCI vs. NC		sMCI vs. NC		ANOVA
Network	T	P	T	P	T	P	F	P
VIS	1.913	0.136	1.983	0.117	0.046	0.999	4.44	0.109
SM	2.412	0.043	2.419	0.042	-0.052	0.998	6.773	0.034
DAN	2.438	0.04	2.649	0.023	0.223	0.973	7.621	0.022
VAN	2.285	0.059	2.805	0.015	0.64	0.798	7.961	0.019
LIMB	1.378	0.353	2.054	0.101	0.868	0.661	4.274	0.118
FPN	2.833	0.013	2.411	0.043	-0.641	0.798	8.304	0.016
DMN	1.55	0.269	0.629	0.804	-1.239	0.431	2.893	0.235
VIS = visual network; SM = somatomotor network; DAN = dorsal attention network; VAN = ventral attention network; LIMB = limbic network; FPN = frontoparietal network; DMN = default mode network.

### Sheet: S6
Supplementary Table S6. Detailed statistical results of estimated marginal trends in network-specific PADs for each subgroup.
Network	pMCI	sMCI	NC
VIS	0.26	0.078	0.075
SM	0.295	0.048	0.052
DAN	0.335	0.083	0.067
VAN	0.401	0.167	0.12
LIMB	0.218	0.112	0.063
FPN	0.307	0.038	0.082
DMN	0.153	0.011	0.096
VIS = visual network; SM = somatomotor network; DAN = dorsal attention network; VAN = ventral attention network; LIMB = limbic network; FPN = frontoparietal network; DMN = default mode network.

### Sheet: S7
Supplementary Table S7. Correlations of baseline network-specific PADs with genetic factors, biomarkers, cognitive performance, and mental health measures.
Item		BL-VIS		BL-SM		BL-DAN		BL-VAN		BL-LIMB		BL-FPN		BL-DMN
		β	P	β	P	β	P	β	P	β	P	β	P	β	P
Genetic factors	PHS	0.005	0.874	0.001	0.983	0.022	0.486	0.028	0.364	0.013	0.679	0.023	0.459	-0.016	0.601
	APOE ε4	0	0.997	-0.011	0.816	-0.006	0.912	-0.033	0.494	0.05	0.303	0.004	0.931	0.022	0.66
Pathological biomarkers	CSF Aβ42	-0.233	0.102	-0.2	0.126	0.112	0.334	-0.149	0.217	-0.135	0.235	-0.329	0.005	-0.136	0.213
	CSF tTau	-0.04	0.767	0.156	0.198	-0.003	0.98	0.142	0.205	0.047	0.654	0.04	0.725	0.191	0.056
	CSF pTau181	-0.048	0.719	0.131	0.286	-0.033	0.765	0.1	0.377	0.043	0.685	0.015	0.894	0.17	0.093
	Glu metabolism	0.365	0.042	0.509	<.001	0.182	0.146	0.564	<.001	0.615	<.001	0.502	<.001	0.542	<.001
	Tau-ENT	0.223	0.138	0.466	0.019	0.213	0.186	0.302	0.108	0.567	0.002	0.222	0.239	0.534	0.001
	Tau-IT	0.299	0.065	0.414	0.073	0.374	0.024	0.392	0.054	0.515	0.02	0.386	0.051	0.619	0.001
	Tau meta-ROI	0.278	0.084	0.419	0.063	0.345	0.037	0.376	0.06	0.514	0.018	0.397	0.039	0.609	<.001
Mental health	GDS	0.138	0.006	0.197	<.001	0.161	0.003	0.122	0.016	0.153	0.002	0.081	0.114	0.053	0.303
	NPI	-0.137	0.241	-0.036	0.695	-0.082	0.349	0.098	0.332	-0.022	0.813	-0.069	0.457	0.011	0.912
Cognitive functions	BL-MMSE	-0.151	0.001	-0.155	0.001	-0.137	0.007	-0.147	0.002	-0.213	<.001	-0.143	0.003	-0.179	<.001
	BL-MoCA	-0.196	0.145	-0.392	0.007	-0.289	0.044	-0.246	0.107	-0.364	0.034	-0.217	0.132	-0.391	0.021
	CR-MMSE	-0.23	<.001	-0.248	<.001	-0.167	<.001	-0.223	<.001	-0.243	<.001	-0.272	<.001	-0.325	<.001
	CR-MoCA	-0.039	0.677	-0.106	0.315	-0.052	0.598	-0.055	0.577	-0.192	0.062	-0.071	0.48	-0.247	0.027
Aβ, β-amyloid; BL, baseline; CSF, cerebrospinal fluid; DAN, dorsal attention network; DMN, default mode network; ENT, entorhinal; FPN, frontoparietal network; GDT, Geriatric Depression Test; Glu, glucose; IT, inferior temporal; LIMB, limbic network; SM, somatomotor network; MMSE, MiniMental State Exam; MoCA, Montreal Cognitive Assessment; NPI, Neuropsychiatric Inventory; PHS, polygenic hazard sco…

### Sheet: S8
Supplementary Table S8. Correlations of yearly change rates in network-specific PADs with genetic factors, biomarkers, cognitive performance, and mental health measures.
Item		CR-VIS		CR-SM		CR-DAN		CR-VAN		CR-LIMB		CR-FPN		CR-DMN
		β	P	β	P	β	P	β	P	β	P	β	P	β	P
Genetic factors	PHS	0.047	0.14	0.05	0.103	0.037	0.237	0.062	0.04	0.036	0.263	0.047	0.138	0.037	0.209
	APOE ε4	0.136	0.004	0.166	<.001	0.178	<.001	0.184	<.001	0.105	0.03	0.205	<.001	0.094	0.052
Pathological biomarkers	CSF Aβ42	-0.108	0.336	-0.277	0.014	-0.226	0.021	-0.231	0.023	-0.064	0.484	-0.122	0.26	-0.199	0.026
	CSF tTau	0.227	0.025	0.208	0.049	0.257	0.004	0.245	0.009	0.1	0.232	0.177	0.075	-0.033	0.694
	CSF pTau181	0.232	0.023	0.217	0.042	0.267	0.003	0.257	0.006	0.105	0.215	0.198	0.047	-0.023	0.785
	Glu metabolism	0.147	0.318	0.196	0.108	0.193	0.073	0.243	0.027	-0.153	0.173	0.196	0.084	-0.076	0.494
	Tau-ENT	0.047	0.82	0.737	0.001	0.48	0.044	0.626	0.008	-0.078	0.792	0.523	0.039	-0.167	0.581
	Tau-IT	-0.032	0.889	0.829	0.001	0.617	0.015	0.667	0.012	0.047	0.887	0.629	0.022	-0.05	0.882
	Tau meta-ROI	0.013	0.954	0.857	<.001	0.684	0.004	0.729	0.003	0.088	0.784	0.697	0.007	0.01	0.976
Mental health	GDS	-0.024	0.645	0.069	0.176	0.046	0.383	0.021	0.679	-0.082	0.107	0.059	0.255	0.102	0.046
	NPI	0.159	0.092	0.052	0.516	-0.006	0.94	0.007	0.934	0.034	0.659	0.063	0.465	0.014	0.858
Cognitive functions	BL-MMSE	-0.118	0.016	-0.289	<.001	-0.229	<.001	-0.289	<.001	-0.007	0.88	-0.261	<.001	-0.127	0.009
	BL-MoCA	-0.124	0.503	-0.866	<.001	-0.85	<.001	-0.687	0.001	-0.113	0.61	-0.729	0.001	-0.542	0.154
	CR-MMSE	-0.269	<.001	-0.576	<.001	-0.513	<.001	-0.567	<.001	-0.195	<.001	-0.505	<.001	-0.219	<.001
	CR-MoCA	-0.226	0.004	-0.517	<.001	-0.431	<.001	-0.43	<.001	-0.164	0.075	-0.374	<.001	-0.187	0.07
Aβ, β-amyloid; CR, change rate; CSF, cerebrospinal fluid; DAN, dorsal attention network; DMN, default mode network; ENT, entorhinal; FPN, frontoparietal network; GDT, Geriatric Depression Test; Glu, glucose; IT, inferior temporal; LIMB, limbic network; SM, somatomotor network; MMSE, MiniMental State Exam; MoCA, Montreal Cognitive Assessment; NPI, Neuropsychiatric Inventory; PHS, polygenic hazard …

### Sheet: S9
Supplementary Table S9. Estimates from two sequential ordinary least squares regression models for associations between biomarkers, baseline network-specific PAD, and baseline cognitive performance.
Biomarker (X)	Brain PAD (M)	Cognition (Y)	X to M effect	M to Y effect	Indirect Effect	Direct Effect	Total Effect	CI Lower	CI Upper	P-Value	FDR
PHS	BL-VIS	BL-MMSE	-0.023	-0.148	0.003	-0.288	-0.285	-0.0138902	0.02246	0.3396	0.51193
PHS	BL-SM	BL-MMSE	-0.03	-0.119	0.004	-0.288	-0.285	-0.0120341	0.0192982	0.3096	0.496105
PHS	BL-DAN	BL-MMSE	-0.047	-0.126	0.006	-0.29	-0.285	-0.00960553	0.0229659	0.221	0.4641
PHS	BL-VAN	BL-MMSE	-0.064	-0.118	0.008	-0.292	-0.285	-0.00640752	0.0253165	0.148	0.386195
PHS	BL-LIMB	BL-MMSE	0.01	-0.199	-0.002	-0.283	-0.285	-0.0261322	0.0221883	0.4322	0.526278
PHS	BL-FPN	BL-MMSE	-0.024	-0.143	0.003	-0.288	-0.285	-0.0147006	0.0228187	0.3458	0.51193
PHS	BL-DMN	BL-MMSE	-0.023	-0.162	0.004	-0.288	-0.285	-0.0170052	0.026523	0.358	0.518483
APOE ε4	BL-VIS	BL-MMSE	0.017	-0.151	-0.003	-0.225	-0.227	-0.0197183	0.0127308	0.371	0.52416
APOE ε4	BL-SM	BL-MMSE	0.003	-0.155	0	-0.227	-0.227	-0.0178585	0.0159426	0.4738	0.526278
APOE ε4	BL-DAN	BL-MMSE	-0.008	-0.137	0.001	-0.228	-0.227	-0.0132931	0.0157032	0.4386	0.526278
APOE ε4	BL-VAN	BL-MMSE	-0.043	-0.147	0.006	-0.234	-0.227	-0.00859931	0.0231025	0.203	0.441649
APOE ε4	BL-LIMB	BL-MMSE	0.05	-0.213	-0.011	-0.217	-0.227	-0.0347	0.0106856	0.1794	0.4214
APOE ε4	BL-FPN	BL-MMSE	0.004	-0.143	-0.001	-0.227	-0.227	-0.0163433	0.0144707	0.472	0.526278
APOE ε4	BL-DMN	BL-MMSE	0.001	-0.179	0	-0.227	-0.227	-0.018373	0.0199741	0.4882	0.526278
CSF Aβ42	BL-VIS	BL-MMSE	-0.154	-0.108	0.017	0.256	0.272	-0.0445702	0.102877	0.3282	0.502274
CSF Aβ42	BL-SM	BL-MMSE	-0.041	-0.234	0.01	0.263	0.272	-0.0258597	0.0975849	0.2938	0.496105
CSF Aβ42	BL-DAN	BL-MMSE	0.057	0.073	0.004	0.268	0.272	-0.0554568	0.0729885	0.4206	0.526278
CSF Aβ42	BL-VAN	BL-MMSE	-0.034	-0.07	0.002	0.27	0.272	-0.0496579	0.0835775	0.4484	0.526278
CSF Aβ42	BL-LIMB	BL-MMSE	-0.149	-0.363	0.054	0.218	0.272	-0.0441363	0.165639	0.129	0.371096
CSF Aβ42	BL-FPN	BL-MMSE	-0.124	0.031	-0.004	0.276	0.272	-0.0609792	0.0571555	0.4744	0.526278
CSF Aβ42	BL-DMN	BL-MMSE	-0.095	-0.262	0.025	0.247	0.272	-0.0608637	0.118439	0.2984	0.496105
CSF tTau	BL-VIS	BL-MMSE	-0.051	-0.177	0.009	-0.171	-0.162	-0.018434	0.0593276	0.2456	0.479837
CSF tTau	BL-SM	BL-MMSE	0.046	-0.236	-0.011	-0.151	-0.162	-0.0942405	0.0309612	0.3142	0.496105
CSF tTau	BL-DAN	BL-MMSE	0.004	0.092	0	-0.162	-0.162	-0.0388405	0.0414591	0.4964	0.526358
CSF tTau	BL-VAN	BL-MMSE	0.069	-0.064	-0.004	-0.158	-0.162	-0.0675061	0.0362474	0.4116	0.526278
CSF tTau	BL-LIMB	BL-MMSE	0.001	-0.399	0	-0.162	-0.162	-0.0832502	0.0911258	0.51	0.530198
CSF tTau	BL-FPN	BL-MMSE	0.042	0	0	-0.162	-0.162	-0.0367441	0.0296945	0.4718	0.526278
CSF tTau	BL-DMN	BL-MMSE	0.214	-0.258	-0.055	-0.107	-0.162	-0.13956	-0.00109137	0.0214	0.0998667
CSF pTau181	BL-VIS	BL-MMSE	-0.054	-0.179	0.01	-0.176	-0.166	-0.0169113	0.0600153	0.2444	0.479837
CSF pTau181	BL-SM	BL-MMSE	0.021	-0.243	-0.005	-0.161	-0.166	-0.0770239	0.0375759	0.3796	0.526278
CSF pTau181	BL-DAN	BL-MMSE	-0.013	0.088	-0.001	-0.165	-0.166	-0.0433352	0.0369636	0.489	0.526278
CSF pTau181	BL-VAN	BL-MMSE	0.045	-0.07	-0.003	-0.163	-0.166	-0.0600783	0.0365607	0.4242	0.526278
CSF pTau181	BL-LIMB	BL-MMSE	-0.013	-0.403	0.005	-0.172	-0.166	-0.0788963	0.0890068	0.4394	0.526278
CSF pTau181	BL-FPN	BL-MMSE	0.009	-0.009	0	-0.166	-0.166	-0.0330219	0.0226819	0.4738	0.526278
CSF pTau181	BL-DMN	BL-MMSE	0.187	-0.258	-0.048	-0.118	-0.166	-0.131217	0.00250118	0.034	0.14
Glu metabolism	BL-VIS	BL-MMSE	0.14	0.073	0.01	-0.593	-0.583	-0.0524884	0.0655102	0.3168	0.496478
Glu metabolism	BL-SM	BL-MMSE	0.266	-0.063	-0.017	-0.566	-0.583	-0.103782	0.0759945	0.3576	0.518483
Glu metabolism	BL-DAN	BL-MMSE	0.127	0.089	0.011	-0.594	-0.583	-0.021863	0.0508571	0.255	0.479837
Glu metabolism	BL-VAN	BL-MMSE	0.275	0.022	0.006	-0.589	-0.583	-0.094517	0.104887	0.4222	0.526278
Glu metabolism	BL-LIMB	BL-MMSE	0.349	-0.072	-0.025	-0.558	-0.583	-0.114842	0.0613195	0.3004	0.496105
Glu metabolism	BL-FPN	BL-MMSE	0.257	0.17	0.044	-0.627	-0.583	-0.0142996	0.123471	0.0654	0.211292
Glu metabolism	BL-DMN	BL-MMSE	0.373	-0.005	-0.002	-0.581	-0.583	-0.0851367	0.0864997	0.4886	0.526278
Tau-IT	BL-VIS	BL-MMSE	0.425	-0.01	-0.004	-0.925	-0.93	-0.446795	0.211417	0.4264	0.526278
Tau-IT	BL-SM	BL-MMSE	0.386	-0.14	-0.054	-0.876	-0.93	-0.818331	0.22941	0.277	0.493059
Tau-IT	BL-DAN	BL-MMSE	0.471	-0.031	-0.015	-0.915	-0.93	-0.322711	0.332818	0.436	0.526278
Tau-IT	BL-VAN	BL-MMSE	0.355	-0.093	-0.033	-0.897	-0.93	-0.541018	0.154287	0.3288	0.502274
Tau-IT	BL-LIMB	BL-MMSE	0.432	-0.253	-0.109	-0.821	-0.93	-0.66444	0.125064	0.1664	0.401655
Tau-IT	BL-FPN	BL-MMSE	0.376	-0.092	-0.034	-0.895	-0.93	-0.34649	0.210224	0.3744	0.52416
Tau-IT	BL-DMN	BL-MMSE	0.54	-0.224	-0.121	-0.809	-0.93	-0.952386	0.124647	0.1508	0.386195
Tau-ENT	BL-VIS	BL-MMSE	0.282	-0.176	-0.05	-0.485	-0.535	-0.246125	0.18274	0.2932	0.496105
Tau-ENT	BL-SM	BL-MMSE	0.461	-0.335	-0.154	-0.381	-0.535	-0.637632	0.165142	0.14	0.386195
Tau-ENT	BL-DAN	BL-MMSE	0.223	-0.267	-0.06	-0.475	-0.535	-0.296636	0.253728	0.3632	0.522411
Tau-ENT	BL-VAN	BL-MMSE	0.248	-0.303	-0.075	-0.46	-0.535	-0.3233	0.14596	0.2522	0.479837
Tau-ENT	BL-LIMB	BL-MMSE	0.487	-0.535	-0.261	-0.274	-0.535	-0.835905	0.0931626	0.0718	0.225045
Tau-ENT	BL-FPN	BL-MMSE	0.197	-0.332	-0.065	-0.469	-0.535	-0.336329	0.251164	0.3008	0.496105
Tau-ENT	BL-DMN	BL-MMSE	0.435	-0.562	-0.244	-0.291	-0.535	-0.782672	0.045864	0.0426	0.151627
Tau meta-ROI	BL-VIS	BL-MMSE	0.428	0.009	0.004	-1.059	-1.056	-0.403952	0.235812	0.5274	0.535043
Tau meta-ROI	BL-SM	BL-MMSE	0.404	-0.083	-0.033	-1.022	-1.056	-0.794552	0.26889	0.3472	0.51193
Tau meta-ROI	BL-DAN	BL-MMSE	0.47	-0.01	-0.005	-1.051	-1.056	-0.282994	0.337416	0.4868	0.526278
Tau meta-ROI	BL-VAN	BL-MMSE	0.369	-0.054	-0.02	-1.036	-1.056	-0.525695	0.175671	0.389	0.526278
Tau meta-ROI	BL-LIMB	BL-MMSE	0.454	-0.178	-0.081	-0.975	-1.056	-0.679393	0.154323	0.2154	0.461571
Tau meta-ROI	BL-FPN	BL-MMSE	0.417	-0.022	-0.009	-1.046	-1.056	-0.320604	0.266526	0.4688	0.526278
Tau meta-ROI	BL-DMN	BL-MMSE	0.574	-0.126	-0.072	-0.983	-1.056	-0.940181	0.169311	0.2352	0.479534
PHS	CR-VIS	CR-MMSE	0.137	-0.266	-0.036	-0.198	-0.235	-0.0708775	-0.00777711	0.0048	0.0477273
PHS	CR-SM	CR-MMSE	0.189	-0.539	-0.102	-0.133	-0.235	-0.159339	-0.0476796	0	0
PHS	CR-DAN	CR-MMSE	0.171	-0.467	-0.08	-0.155	-0.235	-0.132057	-0.0291952	0.0014	0.0267273
PHS	CR-VAN	CR-MMSE	0.194	-0.538	-0.104	-0.131	-0.235	-0.158737	-0.0518818	0	0
PHS	CR-LIMB	CR-MMSE	0.143	-0.179	-0.026	-0.209	-0.235	-0.0578835	-0.00471744	0.0046	0.0477273
PHS	CR-FPN	CR-MMSE	0.197	-0.488	-0.096	-0.139	-0.235	-0.153137	-0.0427123	0	0
PHS	CR-DMN	CR-MMSE	0.1	-0.193	-0.019	-0.215	-0.235	-0.04738	0.00322896	0.051	0.172742
APOE ε4	CR-VIS	CR-MMSE	0.136	-0.269	-0.036	-0.158	-0.195	-0.0638751	-0.0118785	0.0014	0.0267273
APOE ε4	CR-SM	CR-MMSE	0.167	-0.576	-0.096	-0.099	-0.195	-0.147099	-0.0450219	0	0
APOE ε4	CR-DAN	CR-MMSE	0.178	-0.513	-0.091	-0.103	-0.195	-0.139156	-0.0427273	0	0
APOE ε4	CR-VAN	CR-MMSE	0.184	-0.567	-0.104	-0.09	-0.195	-0.158382	-0.0538472	0.0002	0.00525
APOE ε4	CR-LIMB	CR-MMSE	0.103	-0.195	-0.02	-0.174	-0.195	-0.0449323	-0.00197273	0.014	0.098
APOE ε4	CR-FPN	CR-MMSE	0.204	-0.505	-0.103	-0.091	-0.195	-0.151518	-0.0587251	0	0
APOE ε4	CR-DMN	CR-MMSE	0.093	-0.219	-0.02	-0.174	-0.195	-0.0448894	-0.000147779	0.0236	0.107739
CSF Aβ42	CR-VIS	CR-MMSE	-0.123	-0.39	0.048	0.335	0.383	-0.0428099	0.182177	0.1604	0.397271
CSF Aβ42	CR-SM	CR-MMSE	-0.214	-0.606	0.13	0.253	0.383	0.011266	0.231533	0.0178	0.0992727
CSF Aβ42	CR-DAN	CR-MMSE	-0.232	-0.404	0.094	0.289	0.383	-0.0195608	0.187649	0.0504	0.172742
CSF Aβ42	CR-VAN	CR-MMSE	-0.215	-0.534	0.115	0.268	0.383	0.0100367	0.223597	0.0162	0.0992727
CSF Aβ42	CR-LIMB	CR-MMSE	-0.102	-0.092	0.009	0.374	0.383	-0.0190735	0.0542241	0.2614	0.479837
CSF Aβ42	CR-FPN	CR-MMSE	-0.118	-0.424	0.05	0.333	0.383	-0.0516567	0.157744	0.156	0.394699
CSF Aβ42	CR-DMN	CR-MMSE	-0.254	0.124	-0.032	0.415	0.383	-0.112269	0.0251519	0.1508	0.386195
CSF tTau	CR-VIS	CR-MMSE	0.248	-0.387	-0.096	-0.203	-0.299	-0.205944	-0.0184697	0.0058	0.0529565
CSF tTau	CR-SM	CR-MMSE	0.19	-0.641	-0.122	-0.177	-0.299	-0.220612	-0.0152713	0.0162	0.0992727
CSF tTau	CR-DAN	CR-MMSE	0.302	-0.428	-0.129	-0.17	-0.299	-0.222133	-0.0462041	0.001	0.0233333
CSF tTau	CR-VAN	CR-MMSE	0.262	-0.559	-0.147	-0.152	-0.299	-0.250003	-0.0430605	0.0026	0.042
CSF tTau	CR-LIMB	CR-MMSE	0.166	-0.09	-0.015	-0.284	-0.299	-0.0612916	0.0198345	0.194	0.441649
CSF tTau	CR-FPN	CR-MMSE	0.187	-0.428	-0.08	-0.219	-0.299	-0.167158	-0.00811155	0.0158	0.0992727
CSF tTau	CR-DMN	CR-MMSE	-0.018	0.03	-0.001	-0.298	-0.299	-0.0266774	0.0253603	0.5034	0.526358
CSF pTau181	CR-VIS	CR-MMSE	0.25	-0.386	-0.096	-0.201	-0.297	-0.209076	-0.0201085	0.0032	0.0477273
CSF pTau181	CR-SM	CR-MMSE	0.194	-0.64	-0.124	-0.173	-0.297	-0.224153	-0.0221958	0.0092	0.0715556
CSF pTau181	CR-DAN	CR-MMSE	0.308	-0.427	-0.132	-0.166	-0.297	-0.230057	-0.0508059	0.0002	0.00525
CSF pTau181	CR-VAN	CR-MMSE	0.27	-0.559	-0.151	-0.146	-0.297	-0.256065	-0.0531955	0.0024	0.042
CSF pTau181	CR-LIMB	CR-MMSE	0.17	-0.088	-0.015	-0.282	-0.297	-0.0630626	0.0199698	0.1988	0.441649
CSF pTau181	CR-FPN	CR-MMSE	0.204	-0.425	-0.087	-0.211	-0.297	-0.175709	-0.0117759	0.0124	0.0897931
CSF pTau181	CR-DMN	CR-MMSE	-0.004	0.033	0	-0.297	-0.297	-0.0252934	0.028072	0.5132	0.530897
Glu metabolism	CR-VIS	CR-MMSE	0.094	-0.402	-0.038	-0.372	-0.41	-0.127171	0.0324469	0.138	0.386195
Glu metabolism	CR-SM	CR-MMSE	0.181	-0.425	-0.077	-0.333	-0.41	-0.171744	-0.002649	0.0206	0.0992727
Glu metabolism	CR-DAN	CR-MMSE	0.233	-0.249	-0.058	-0.352	-0.41	-0.138142	0.000259619	0.026	0.11617
Glu metabolism	CR-VAN	CR-MMSE	0.248	-0.367	-0.091	-0.319	-0.41	-0.179109	-0.0225722	0.005	0.0477273
Glu metabolism	CR-LIMB	CR-MMSE	-0.11	-0.128	0.014	-0.424	-0.41	-0.0141839	0.0763249	0.2026	0.441649
Glu metabolism	CR-FPN	CR-MMSE	0.203	-0.301	-0.061	-0.349	-0.41	-0.163002	0.00351618	0.0358	0.141849
Glu metabolism	CR-DMN	CR-MMSE	-0.057	0.036	-0.002	-0.408	-0.41	-0.0429584	0.0332735	0.4668	0.526278
Tau-IT	CR-VIS	CR-MMSE	-0.013	-0.288	0.004	-0.63	-0.627	-0.160143	0.206894	0.4886	0.526278
Tau-IT	CR-SM	CR-MMSE	0.375	-1.119	-0.42	-0.207	-0.627	-0.905349	-0.138764	0.0042	0.0477273
Tau-IT	CR-DAN	CR-MMSE	0.331	-0.961	-0.319	-0.308	-0.627	-0.782567	-0.0360775	0.0146	0.0989032
Tau-IT	CR-VAN	CR-MMSE	0.31	-1.045	-0.324	-0.303	-0.627	-0.72353	0.0195803	0.0312	0.135429
Tau-IT	CR-LIMB	CR-MMSE	-0.027	-0.412	0.011	-0.638	-0.627	-0.170929	0.187334	0.4528	0.526278
Tau-IT	CR-FPN	CR-MMSE	0.301	-1.04	-0.313	-0.314	-0.627	-0.767101	0.0441162	0.0416	0.151345
Tau-IT	CR-DMN	CR-MMSE	0.012	-0.476	-0.006	-0.621	-0.627	-0.246878	0.30343	0.4546	0.526278
Tau-ENT	CR-VIS	CR-MMSE	0.067	-0.25	-0.017	-0.374	-0.391	-0.252945	0.140307	0.3878	0.526278
Tau-ENT	CR-SM	CR-MMSE	0.297	-1.265	-0.376	-0.015	-0.391	-0.84455	-0.07913	0.0066	0.05544
Tau-ENT	CR-DAN	CR-MMSE	0.238	-1.086	-0.259	-0.132	-0.391	-0.693029	0.0238135	0.0352	0.141849
Tau-ENT	CR-VAN	CR-MMSE	0.262	-1.188	-0.311	-0.08	-0.391	-0.85355	-0.0119404	0.0208	0.0992727
Tau-ENT	CR-LIMB	CR-MMSE	-0.111	-0.485	0.054	-0.444	-0.391	-0.173887	0.220977	0.2782	0.493059
Tau-ENT	CR-FPN	CR-MMSE	0.238	-1.178	-0.28	-0.11	-0.391	-0.824333	0.0306976	0.0372	0.144667
Tau-ENT	CR-DMN	CR-MMSE	-0.013	-0.507	0.007	-0.397	-0.391	-0.318052	0.329196	0.4822	0.526278
Tau meta-ROI	CR-VIS	CR-MMSE	0.027	-0.259	-0.007	-0.718	-0.725	-0.168996	0.206922	0.468	0.526278
Tau meta-ROI	CR-SM	CR-MMSE	0.424	-1.056	-0.448	-0.277	-0.725	-0.961445	-0.164795	0.0036	0.0477273
Tau meta-ROI	CR-DAN	CR-MMSE	0.398	-0.901	-0.359	-0.366	-0.725	-0.880017	-0.111069	0.004	0.0477273
Tau meta-ROI	CR-VAN	CR-MMSE	0.371	-0.986	-0.365	-0.359	-0.725	-0.805066	-0.0362311	0.018	0.0992727
Tau meta-ROI	CR-LIMB	CR-MMSE	0	-0.375	0	-0.725	-0.725	-0.228729	0.188912	0.5238	0.535043
Tau meta-ROI	CR-FPN	CR-MMSE	0.36	-0.977	-0.352	-0.373	-0.725	-0.855826	-0.0179042	0.0208	0.0992727
Tau meta-ROI	CR-DMN	CR-MMSE	0.033	-0.442	-0.015	-0.71	-0.725	-0.285962	0.394625	0.4048	0.526278
APOE ε4	BL-VIS	BL-MoCA	0.006	-0.196	-0.001	-0.097	-0.098	-0.109456	0.0946928	0.4684	0.526278
APOE ε4	BL-SM	BL-MoCA	0.074	-0.392	-0.029	-0.069	-0.098	-0.299084	0.13596	0.3204	0.4984
APOE ε4	BL-DAN	BL-MoCA	0.008	-0.289	-0.002	-0.096	-0.098	-0.126453	0.112243	0.4646	0.526278
APOE ε4	BL-VAN	BL-MoCA	0.075	-0.246	-0.019	-0.079	-0.098	-0.141936	0.0687029	0.3112	0.496105
APOE ε4	BL-LIMB	BL-MoCA	0.134	-0.364	-0.049	-0.049	-0.098	-0.192026	0.061535	0.1648	0.401655
APOE ε4	BL-FPN	BL-MoCA	0.052	-0.217	-0.011	-0.087	-0.098	-0.104489	0.0829737	0.369	0.52416
APOE ε4	BL-DMN	BL-MoCA	-0.102	-0.391	0.04	-0.138	-0.098	-0.0804807	0.224536	0.2468	0.479837
Tau-IT	BL-VIS	BL-MoCA	0.496	-0.036	-0.018	-0.713	-0.731	-0.439059	0.165028	0.3486	0.51193
Tau-IT	BL-SM	BL-MoCA	0.399	-0.121	-0.048	-0.683	-0.731	-0.650096	0.164588	0.2286	0.470647
Tau-IT	BL-DAN	BL-MoCA	0.492	-0.288	-0.142	-0.59	-0.731	-0.567088	0.0868585	0.094	0.2838
Tau-IT	BL-VAN	BL-MoCA	0.434	-0.118	-0.051	-0.68	-0.731	-0.551834	0.170955	0.2606	0.479837
Tau-IT	BL-LIMB	BL-MoCA	0.454	-0.04	-0.018	-0.713	-0.731	-0.623238	0.220226	0.4004	0.526278
Tau-IT	BL-FPN	BL-MoCA	0.4	-0.329	-0.132	-0.6	-0.731	-0.501869	0.108502	0.1006	0.293417
Tau-IT	BL-DMN	BL-MoCA	0.566	-0.136	-0.077	-0.654	-0.731	-0.843323	0.175075	0.1924	0.441649
Tau-ENT	BL-VIS	BL-MoCA	0.485	-0.202	-0.098	-0.228	-0.326	-0.425304	0.202001	0.1806	0.4214
Tau-ENT	BL-SM	BL-MoCA	0.543	-0.421	-0.229	-0.098	-0.326	-0.691499	0.31674	0.137	0.386195
Tau-ENT	BL-DAN	BL-MoCA	0.236	-0.481	-0.113	-0.213	-0.326	-0.601682	0.347822	0.2632	0.479837
Tau-ENT	BL-VAN	BL-MoCA	0.457	-0.359	-0.164	-0.162	-0.326	-0.486462	0.234376	0.1608	0.397271
Tau-ENT	BL-LIMB	BL-MoCA	0.618	-0.378	-0.234	-0.092	-0.326	-0.882708	0.188467	0.1468	0.386195
Tau-ENT	BL-FPN	BL-MoCA	0.23	-0.524	-0.12	-0.206	-0.326	-0.589948	0.37373	0.2854	0.496105
Tau-ENT	BL-DMN	BL-MoCA	0.547	-0.494	-0.27	-0.056	-0.326	-0.778607	0.130755	0.0598	0.199333
Tau meta-ROI	BL-VIS	BL-MoCA	0.491	-0.026	-0.013	-0.809	-0.822	-0.408402	0.20024	0.3978	0.526278
Tau meta-ROI	BL-SM	BL-MoCA	0.421	-0.071	-0.03	-0.792	-0.822	-0.551749	0.266663	0.3034	0.496105
Tau meta-ROI	BL-DAN	BL-MoCA	0.498	-0.265	-0.132	-0.69	-0.822	-0.575714	0.0874748	0.0946	0.2838
Tau meta-ROI	BL-VAN	BL-MoCA	0.448	-0.085	-0.038	-0.784	-0.822	-0.531178	0.18954	0.298	0.496105
Tau meta-ROI	BL-LIMB	BL-MoCA	0.478	0.017	0.008	-0.83	-0.822	-0.453636	0.267692	0.4802	0.526278
Tau meta-ROI	BL-FPN	BL-MoCA	0.447	-0.28	-0.125	-0.696	-0.822	-0.544471	0.0891435	0.0968	0.28631
Tau meta-ROI	BL-DMN	BL-MoCA	0.605	-0.061	-0.037	-0.785	-0.822	-0.778877	0.237505	0.3076	0.496105
PHS	CR-VIS	CR-MoCA	0.422	-0.179	-0.076	-0.101	-0.176	-0.223247	0.00323536	0.0336	0.14
PHS	CR-SM	CR-MoCA	0.213	-0.377	-0.08	-0.096	-0.176	-0.262174	0.0609134	0.1428	0.386195
PHS	CR-DAN	CR-MoCA	0.198	-0.281	-0.056	-0.121	-0.176	-0.205017	0.0516924	0.1694	0.40425
PHS	CR-VAN	CR-MoCA	0.368	-0.356	-0.131	-0.045	-0.176	-0.336503	0.00340499	0.0316	0.135429
PHS	CR-LIMB	CR-MoCA	0.186	-0.109	-0.02	-0.156	-0.176	-0.200849	0.0372612	0.2642	0.479837
PHS	CR-FPN	CR-MoCA	0.248	-0.304	-0.075	-0.101	-0.176	-0.252191	0.0585885	0.1452	0.386195
PHS	CR-DMN	CR-MoCA	0.208	-0.13	-0.027	-0.149	-0.176	-0.158829	0.0580448	0.2794	0.493059
APOE ε4	CR-VIS	CR-MoCA	0.362	-0.226	-0.082	-0.058	-0.14	-0.175346	-0.012048	0.0062	0.05425
APOE ε4	CR-SM	CR-MoCA	0.103	-0.517	-0.053	-0.086	-0.14	-0.194773	0.0684259	0.204	0.441649
APOE ε4	CR-DAN	CR-MoCA	0.025	-0.431	-0.011	-0.129	-0.14	-0.132234	0.0924361	0.4228	0.526278
APOE ε4	CR-VAN	CR-MoCA	0.27	-0.43	-0.116	-0.023	-0.14	-0.256472	-0.00413692	0.0196	0.0992727
APOE ε4	CR-LIMB	CR-MoCA	0.239	-0.164	-0.039	-0.1	-0.14	-0.114682	0.0113503	0.0886	0.273618
APOE ε4	CR-FPN	CR-MoCA	0.213	-0.374	-0.08	-0.06	-0.14	-0.209473	0.0217998	0.0716	0.225045
APOE ε4	CR-DMN	CR-MoCA	0.253	-0.187	-0.047	-0.092	-0.14	-0.14975	0.0100909	0.0628	0.206062
CSF Aβ42	CR-VIS	CR-MoCA	0.498	0.003	0.001	-0.161	-0.159	-1.92293	2.38113	0.408082	0.526278
CSF Aβ42	CR-SM	CR-MoCA	-0.163	-0.252	0.041	-0.2	-0.159	-1.35903	1.08862	0.330066	0.502274
CSF Aβ42	CR-DAN	CR-MoCA	-0.24	-0.089	0.021	-0.181	-0.159	-2.4479	0.667731	0.5254	0.535043
CSF Aβ42	CR-VAN	CR-MoCA	-0.048	0.113	-0.005	-0.154	-0.159	-1.25577	1.15626	0.4996	0.526358
CSF Aβ42	CR-LIMB	CR-MoCA	0.192	0.074	0.014	-0.173	-0.159	-2.94935	1.32262	0.372	0.52416
CSF Aβ42	CR-FPN	CR-MoCA	-0.139	0.025	-0.003	-0.156	-0.159	-1.53541	0.896991	0.4102	0.526278
CSF Aβ42	CR-DMN	CR-MoCA	-0.737	0.273	-0.201	0.042	-0.159	-2.4412	0.959488	0.225	0.467822
CSF tTau	CR-VIS	CR-MoCA	1.029	0.183	0.189	-0.369	-0.181	-1.93266	5.37502	0.313863	0.496105
CSF tTau	CR-SM	CR-MoCA	0.303	-0.127	-0.038	-0.142	-0.181	-1.9768	4.72061	0.5636	0.5636
CSF tTau	CR-DAN	CR-MoCA	0.553	0.058	0.032	-0.213	-0.181	-2.61151	1.15323	0.5038	0.526358
CSF tTau	CR-VAN	CR-MoCA	0.495	0.382	0.189	-0.37	-0.181	-3.93944	1.38607	0.2616	0.479837
CSF tTau	CR-LIMB	CR-MoCA	0.422	0.391	0.165	-0.346	-0.181	-2.63691	2.05784	0.2204	0.4641
CSF tTau	CR-FPN	CR-MoCA	0.184	0.083	0.015	-0.196	-0.181	-2.86643	1.08978	0.5226	0.535043
CSF tTau	CR-DMN	CR-MoCA	-0.535	0.242	-0.129	-0.051	-0.181	-2.2341	0.911994	0.257051	0.479837
CSF pTau181	CR-VIS	CR-MoCA	0.949	0.18	0.17	-0.359	-0.188	-2.38912	14.6997	0.313	0.496105
CSF pTau181	CR-SM	CR-MoCA	0.315	-0.109	-0.034	-0.154	-0.188	-3.38432	7.18435	0.5306	0.535702
CSF pTau181	CR-DAN	CR-MoCA	0.596	0.099	0.059	-0.247	-0.188	-1.81143	1.29291	0.4732	0.526278
CSF pTau181	CR-VAN	CR-MoCA	0.462	0.386	0.178	-0.366	-0.188	-1.18713	1.32726	0.241648	0.479837
CSF pTau181	CR-LIMB	CR-MoCA	0.402	0.427	0.172	-0.36	-0.188	-2.59158	3.35345	0.19964	0.441649
CSF pTau181	CR-FPN	CR-MoCA	0.244	0.105	0.026	-0.214	-0.188	-2.16306	1.37296	0.493699	0.526278
CSF pTau181	CR-DMN	CR-MoCA	-0.51	0.236	-0.12	-0.068	-0.188	-1.41858	1.00945	0.265053	0.479837
Tau-IT	CR-VIS	CR-MoCA	-0.013	-0.291	0.004	-0.522	-0.518	-0.15766	0.187862	0.472	0.526278
Tau-IT	CR-SM	CR-MoCA	0.375	-1.197	-0.449	-0.069	-0.518	-0.910375	-0.13533	0.0044	0.0477273
Tau-IT	CR-DAN	CR-MoCA	0.331	-0.826	-0.274	-0.244	-0.518	-0.864403	-0.0133127	0.0176	0.0992727
Tau-IT	CR-VAN	CR-MoCA	0.31	-1.08	-0.334	-0.184	-0.518	-0.676077	0.0425798	0.0412	0.151345
Tau-IT	CR-LIMB	CR-MoCA	-0.027	-0.311	0.008	-0.526	-0.518	-0.168355	0.135183	0.4848	0.526278
Tau-IT	CR-FPN	CR-MoCA	0.301	-1.077	-0.324	-0.194	-0.518	-0.732887	0.047699	0.0494	0.172742
Tau-IT	CR-DMN	CR-MoCA	0.012	-0.522	-0.006	-0.512	-0.518	-0.266386	0.386422	0.4654	0.526278
Tau-ENT	CR-VIS	CR-MoCA	0.067	-0.272	-0.018	-0.149	-0.167	-0.281961	0.176175	0.4184	0.526278
Tau-ENT	CR-SM	CR-MoCA	0.297	-1.402	-0.417	0.249	-0.167	-0.966723	-0.0782889	0.0072	0.0581538
Tau-ENT	CR-DAN	CR-MoCA	0.238	-1.003	-0.239	0.072	-0.167	-0.765245	0.0291539	0.0418	0.151345
Tau-ENT	CR-VAN	CR-MoCA	0.262	-1.282	-0.336	0.169	-0.167	-0.847791	-0.0159389	0.0198	0.0992727
Tau-ENT	CR-LIMB	CR-MoCA	-0.111	-0.331	0.037	-0.204	-0.167	-0.14238	0.198463	0.348	0.51193
Tau-ENT	CR-FPN	CR-MoCA	0.238	-1.264	-0.301	0.134	-0.167	-0.83509	0.0342285	0.0418	0.151345
Tau-ENT	CR-DMN	CR-MoCA	-0.013	-0.542	0.007	-0.174	-0.167	-0.352473	0.431436	0.4682	0.526278
Tau meta-ROI	CR-VIS	CR-MoCA	0.027	-0.266	-0.007	-0.625	-0.632	-0.178984	0.203967	0.4926	0.526278
Tau meta-ROI	CR-SM	CR-MoCA	0.424	-1.128	-0.478	-0.154	-0.632	-1.00935	-0.173884	0.004	0.0477273
Tau meta-ROI	CR-DAN	CR-MoCA	0.398	-0.75	-0.298	-0.333	-0.632	-0.943381	-0.0358258	0.011	0.0825
Tau meta-ROI	CR-VAN	CR-MoCA	0.371	-1.019	-0.378	-0.254	-0.632	-0.776873	-0.0148278	0.02	0.0992727
Tau meta-ROI	CR-LIMB	CR-MoCA	0	-0.28	0	-0.632	-0.632	-0.211438	0.122377	0.5476	0.55022
Tau meta-ROI	CR-FPN	CR-MoCA	0.36	-1.013	-0.365	-0.267	-0.632	-0.845167	-0.0132918	0.0206	0.0992727
Tau meta-ROI	CR-DMN	CR-MoCA	0.033	-0.491	-0.016	-0.616	-0.632	-0.313545	0.428673	0.4262	0.526278
Aβ, β-amyloid; BL, baseline; CR, change rate; CSF, cerebrospinal fluid; DAN, dorsal attention network; DMN, default mode network; ENT, entorhinal; FPN, frontoparietal network; GDT, Geriatric Depression Test; Glu, glucose; IT, inferior temporal; LIMB, limbic network; SM, somatomotor network; MMSE, MiniMental State Exam; MoCA, Montreal Cognitive Assessment; NPI, Neuropsychiatric Inventory; PHS, pol…
